# Automated Annotation of Disease Subtypes

**DOI:** 10.1101/2023.09.24.23296020

**Authors:** Dan Ofer, Michal Linial

**Affiliations:** Department of Biological Chemistry, The Life Science Institute, The Hebrew University of Jerusalem, Israel

**Keywords:** Disease subtypes, Disease ontology, Explainability, Machine learning, Medical language models, Ontology completion, Open Targets, Orphanet, Personalized medicine

## Abstract

**Background:** Distinguishing diseases into distinct subtypes is crucial for study and effective treatment strategies. The Open Targets Platform (OT) integrates biomedical, genetic, and biochemical datasets to empower disease ontologies, classifications, and potential gene targets. Nevertheless, many disease annotations are incomplete, requiring laborious expert medical input. This challenge is especially pronounced for rare and orphan diseases, where resources are scarce.

**Methods:** We present a machine learning approach to identifying diseases with potential subtypes, using the approximately 23,000 diseases documented in OT. We derive novel features for predicting diseases with subtypes using direct evidence. Machine learning models were applied to analyze feature importance and evaluate predictive performance for discovering both known and novel disease subtypes.

**Results:** Our model achieves a high (89.4%) ROC AUC (Area Under the Receiver Operating Characteristic Curve) in identifying known disease subtypes. We integrated pre-trained deep-learning language models and showed their benefits. Moreover, we identify 515 disease candidates predicted to possess previously unannotated subtypes.

**Conclusions:** Our models can partition diseases into distinct subtypes. This methodology enables a robust, scalable approach for improving knowledge-based annotations and a comprehensive assessment of disease ontology tiers. Our candidates are attractive targets for further study and personalized medicine, potentially aiding in the unveiling of new therapeutic indications for sought-after targets.
