## Supplementary material for "Automated Annotation of Disease Subtypes": Evaluation metrics and multiple model results on known subtypes prediction

	ROCAUC Mean	ROCAUC SD	PRAUC Mean	PRAUC SD	Precision Mean	Precision SD	Recall Mean	Recall SD	Acc Mean	Acc SD	MCC Mean	MCC SD	f1 Mean	f1 SD
#Siblings Baseline	52.35	0.52	35.28	0.32	0.0	0.0	0.0	0.0	66.03999999999999	0.01	0.0	0.0	0.0	0.0
Source Baseline	55.86	0.5499999999999999	37.67	0.26	57.67	2.15	3.63	0.42	66.36	0.08	7.359999999999999	0.51	6.81	0.74
Phenotype Baseline	66.42	0.42	44.6	0.3399999999999999	0.0	0.0	0.0	0.0	66.03999999999999	0.01	0.0	0.0	0.0	0.0
Max Phenotype frequency Baseline	66.44	0.5	44.31	0.38	0.0	0.0	0.0	0.0	66.03999999999999	0.01	0.0	0.0	0.0	0.0
KNN	73.58	0.67	59.79	0.86	49.91	0.84	69.58	1.25	65.95	0.79	31.94	1.3299999999999998	58.199999999999996	0.83
SVM-SVC	73.9	1.24	54.3	1.53	63.7	1.85	66.47	2.65	75.72	1.08	46.5	2.24	64.7	0.7000000000000001
Logistic Regression	80.83	0.7000000000000001	64.81	1.36	66.7	0.76	69.27	1.09	77.82	0.48	51.03	1.0699999999999998	68.11	0.8999999999999999
No Text	85.8	0.51	76.28	0.35	74.16	0.8200000000000001	62.57	1.81	79.86999999999999	0.18	53.78	0.5599999999999999	67.85	0.7799999999999999
Random Forest	86.45	0.6799999999999999	79.19	1.1900000000000002	83.46000000000001	1.0	53.35	2.15	80.57	0.72	55.04	1.78	64.64999999999999	1.25
CatBoost-NoImpute	89.01	0.54	83.53	0.8500000000000001	81.06	0.86	67.44	1.41	83.59	0.5	62.41	1.1900000000000002	73.61999999999999	0.9400000000000001
CatBoost-NoImpute-ClassWeighted	89.14	0.52	83.6	0.8	76.84	0.67	73.34	1.48	83.44	0.5499999999999999	62.7	1.32	75.03999999999999	0.98
sklearn-HistGradientBoosting	89.46	0.5499999999999999	84.21	0.94	80.22	0.8099999999999999	68.76	1.0699999999999998	83.63000000000001	0.41	62.59	0.98	74.42	0.9199999999999999
CatBoost	89.47	0.47	84.17999999999999	0.66	76.55999999999999	0.53	74.21	1.26	83.53	0.4599999999999999	63.02	1.12	75.37	0.8099999999999999
