## Supplementary material for "Automated Annotation of Disease Subtypes": - Literature search results for 800 highest confidence model predictions (known candidates model)

name	results count - subtype AND res	total	group	freq_subtype
genetic disorder	4710	799258	1	0.005892965725710597
inborn disorder of amino acid and other organic acid metabolism	3	140	1	0.02142857142857143
neoplasm	42074	3945354	1	0.010664188815502995
disorder of visual system	114	13519	1	0.008432576373992159
digestive system cancer	5246	733601	1	0.007151026239059107
inborn disorder of neurotransmitter metabolism and transport	0	115	1	0.0
female reproductive system neoplasm	2912	259849	1	0.011206508395260325
ovarian cancer	2294	138100	1	0.016611151339608977
inborn disorder of biogenic amine metabolism and transport	0	14	1	0.0
genetic nervous system disorder	2902	175787	1	0.016508615540398324
congenital myopathy	105	10189	1	0.010305231131612523
melanoma	1703	158483	1	0.010745632023623984
dermatitis	370	140224	1	0.002638635326335007
intestinal neoplasm	2149	291117	1	0.007381911739953352
inborn metal metabolism disorder	53	22154	1	0.0023923444976076554
eye disease	2429	689028	1	0.0035252558676860737
nervous system neoplasm	3364	269926	1	0.012462674955358135
connective tissue neoplasm	1067	134574	1	0.007928723230341671
inborn errors of metabolism	606	172469	1	0.003513674921290203
cancer	51530	4879703	1	0.010560068922227439
lung adenocarcinoma	2537	63903	1	0.03970079651972521
thymus gland disorder	42	5884	1	0.007138001359619306
hepatocellular carcinoma	1071	147961	1	0.007238393901095559
respiratory tract infectious disorder	112	9482	1	0.011811854039232229
hereditary disorder of connective tissue	102	13021	1	0.00783349973120344
endometrial cancer	1039	45939	1	0.022616948562223817
neuroendocrine disorder	561	30072	1	0.018655227454110135
small intestine neoplasm	213	30913	1	0.006890305049655485
autosomal genetic disease	684	61136	1	0.011188170635959173
neoplastic syndrome	41660	3893992	1	0.010698532508541364
nervous system disease	18198	2940988	1	0.0061877165088738886
epidermal disease	1226	36283	1	0.03378992916792988
lung neoplasm	4583	345717	1	0.013256507490230449
connective and soft tissue neoplasm	2778	260910	1	0.010647349660802576
breast cancer	12194	498283	1	0.024472036974972054
developmental anomaly of metabolic origin	4	251	1	0.01593625498007968
inborn disorder of phenylalanin or tyrosine metabolism	1738	210247	1	0.008266467535803127
inborn disorder of purine or pyrimidine metabolism	1170	212422	1	0.005507904077732061
metabolic myopathy	36	6820	1	0.005278592375366569
disorder of ear	459	191474	1	0.0023971923080940492
disorder of metabolite absorption and transport	0	52	1	0.0
blood platelet disease	318	47348	1	0.006716228774182648
kidney neoplasm	2044	124689	1	0.016392785249701256
cutaneous melanoma	1703	158483	1	0.010745632023623984
upper respiratory tract disorder	308	14451	1	0.021313403916683966
acute myeloid leukemia	2298	91088	1	0.025228350606007376
inherited amino acid metabolic disorder	16	2878	1	0.005559416261292564
malignant endocrine neoplasm	585	38988	1	0.015004616805170823
respiratory system cancer	914	113209	1	0.008073563055940782
difference of sexual differentiation	23	1772	1	0.012979683972911963
skin neoplasm	2156	196023	1	0.010998709335129041
uterine disorder	1405	201171	1	0.0069841080473825755
cardiovascular neoplasm	651	127376	1	0.00511085290792614
digestive system neoplasm	5458	752638	1	0.007251826243160723
inborn disorder of peptide metabolism	8	1037	1	0.007714561234329798
endocrine system disease	6152	1139018	1	0.005401143792284231
central nervous system neoplasm	3026	217999	1	0.013880797618337699
psychiatric disorder	9992	1510515	1	0.006614962446582788
head and neck squamous cell carcinoma	406	48313	1	0.008403535280359323
mucopolysaccharidosis	64	8477	1	0.007549840745546774
unspecified inborn mitochondrial disorder	0	1	1	0.0
breast neoplasm	9484	407081	1	0.023297574684153766
disease of orbital part of eye adnexa	0	7	1	0.0
inborn disorder of fatty acid oxidation and ketone body metabolism	0	21	1	0.0
plasma protein metabolism disease	3923	347428	1	0.011291548176888449
fungal infectious disease	254	143932	1	0.001764722229941917
metabolic disease	4830	1365528	1	0.0035370933441130465
metabolic disease involving other neurotransmitter deficiency	0	15	1	0.0
intellectual disability	458	116954	1	0.0039160695658121995
digestive system carcinoma	814	87711	1	0.009280477933212482
thoracic cancer	1641	75874	1	0.021627962147771306
colorectal cancer	2035	296214	1	0.006870033151707887
urothelial neoplasm	343	16568	1	0.020702559150169
mucolipidosis	4	1539	1	0.002599090318388564
neuro-ophthalmological disease	1	307	1	0.003257328990228013
metastatic malignant neoplasm	5804	418848	1	0.013857055542822218
cranial nerve neoplasm	90	18336	1	0.004908376963350785
inborn mitochondrial metabolism disorder	14	2539	1	0.005513981882630957
colorectal neoplasm	1658	260744	1	0.0063587273340901425
developmental defect during embryogenesis	40	11746	1	0.0034054146092286734
genetic skin disease	910	96823	1	0.009398593309440938
autonomic nervous system neoplasm	34	8780	1	0.0038724373576309794
neoplasm of cerebral hemisphere	92	13949	1	0.00659545487131694
ear neoplasm	132	16640	1	0.007932692307692307
dermatomycosis	35	30322	1	0.0011542774223336192
congenital deformities of limbs	31	11617	1	0.0026685030558664027
inherited lipid metabolism disorder	26	3420	1	0.00760233918128655
urinary system neoplasm	2378	160382	1	0.014827100298038434
neuroepithelial neoplasm	2136	145000	1	0.01473103448275862
kidney disease	4458	733555	1	0.006077253920973888
t-cell immunodeficiency	1016	51356	1	0.019783472233039955
unclassified genetic skin disorder	7	185	1	0.03783783783783784
urea cycle disorder	10	2623	1	0.003812428516965307
stomach neoplasm	1182	127447	1	0.009274443494158357
thyroid cancer	1431	96453	1	0.014836241485490342
tumor of cranial and spinal nerves	6	677	1	0.008862629246676515
multiple sclerosis	871	108427	1	0.008033054497496011
cervix disorder	534	95654	1	0.005582620695423087
gonadal disorder	2020	218061	1	0.009263462975956269
inherited deficiency anemia	3	994	1	0.0030181086519114686
extrapyramidal and movement disease	12	871	1	0.013777267508610792
uveal disorder	326	62692	1	0.005200025521597652
cardiac rhythm disease	43	15241	1	0.002821337182599567
disorder of neurotransmitter metabolism and transport	117	8574	1	0.01364590622813156
cystadenoma	62	8180	1	0.007579462102689487
cystic neoplasm	1234	38635	1	0.03193995082179371
multiple congenital anomalies/dysmorphic syndrome	9	1773	1	0.005076142131979695
breast carcinoma	9938	415873	1	0.0238967184693404
inherited auditory system disease	0	50	1	0.0
sex-linked disease	3	550	1	0.005454545454545455
substance-related disorder	1260	315551	1	0.003993015392123619
sex chromosome disorder of sex development	17	4570	1	0.0037199124726477024
adenocarcinoma	10300	507691	1	0.020287931044670873
skeletal muscle disorder	839	214472	1	0.003911932559961207
cranial nerve neuropathy	50	5317	1	0.009403799134850479
optic nerve disorder	174	42699	1	0.004075036886109745
neuronal tumor	400	27037	1	0.014794540814439473
ocular cancer	434	58921	1	0.007365794877887341
sphingolipidosis	69	16649	1	0.004144393056640039
glandular cell neoplasm	14685	974053	1	0.015076181686212147
ovarian neoplasm	1945	118571	1	0.016403673748218366
chondrogenic neoplasm	3	304	1	0.009868421052631578
gastric carcinoma	853	57968	1	0.0147150151807894
hereditary neoplastic syndrome	378	57984	1	0.006519039735099338
neural tube defect	94	34508	1	0.002724006027587806
vision disorder	252	92406	1	0.0027270956431400557
congenital heart disease	490	194068	1	0.002524888183523301
disorder of other vitamins and cofactors metabolism and transport	0	11	1	0.0
uterine cancer	1567	161949	1	0.009675885618311938
x-linked disease	129	17316	1	0.00744975744975745
kidney cancer	2328	148291	1	0.01569886237195784
morphological abnormality of the gastrointestinal tract	0	64	1	0.0
inborn disorder of ornithine or proline metabolism	228	56120	1	0.0040627227369921595
glomerulonephritis	245	61760	1	0.003966968911917099
salivary gland cancer	341	24590	1	0.013867425782838552
cornea neoplasm	5	2953	1	0.0016931933626820183
corpus uteri neoplasm	23	1830	1	0.012568306010928962
inborn disorder of amino acid absorption and transport	0	28	1	0.0
genital neoplasm, female	2911	259850	1	0.011202616894362132
brain cancer	3591	250379	1	0.014342257138178521
hemorrhagic disease	1134	181867	1	0.006235325815018668
placenta neoplasm	12	1844	1	0.006507592190889371
congenital nervous system disorder	509	85421	1	0.005958722094098641
skin infection	525	195320	1	0.002687896784763465
bone disease	4001	785629	1	0.005092734611375089
erythrocyte disorder	264	44388	1	0.005947553392808867
autosomal anomaly	4	1268	1	0.0031545741324921135
inherited neurodegenerative disorder	116	8796	1	0.01318781264211005
conjunctival tumor	40	4628	1	0.00864304235090752
iron metabolism disease	90	22520	1	0.003996447602131439
neurodevelopmental disorder	1995	227491	1	0.008769577697579245
disorder of fatty acid oxidation and ketogenesis	0	107	1	0.0
acute lymphoblastic leukemia	1129	49455	1	0.022828834293802447
nasopharyngeal disorder	362	26785	1	0.013515027067388464
urogenital neoplasm	6077	583422	1	0.010416131033797148
skin disease caused by bacterial infection	26	10203	1	0.002548270116632363
peripheral neuropathy	1383	192099	1	0.0071994128027735695
glioma	2136	117427	1	0.01819002444071636
trophoblastic neoplasm	47	14245	1	0.0032994032994032993
eye infectious disorder	14	5232	1	0.002675840978593272
respiratory system disease	26468	1757504	1	0.015059994173555224
nervous system benign neoplasm	1576	162282	1	0.009711489875648563
uterine cervix neoplasm	557	89065	1	0.00625385954078482
lip and oral cavity carcinoma	5	1742	1	0.0028702640642939152
adrenal/paraganglial tumor	0	6	1	0.0
gastric cancer	1651	164916	1	0.010011157195178151
infection	44838	3812023	1	0.011762258517327939
gastric adenocarcinoma	765	39967	1	0.019140791152700978
sexually transmitted disease	5937	418353	1	0.014191364708750744
amyotrophic lateral sclerosis	297	34198	1	0.008684718404585063
viral disease	38879	1354653	1	0.028700338758338852
myocardial disorder	727	230718	1	0.003151032862628837
colorectal carcinoma	1731	264847	1	0.0065358489996110965
disorder of purine or pyrimidine metabolism	1739	282201	1	0.0061622744072487344
neoplasm of testis	303	34188	1	0.008862758862758863
non-small cell lung carcinoma	1840	85876	1	0.02142624248917043
qualitative or quantitative defects of dystrophin	751	346148	1	0.0021695921975571145
prostate carcinoma	362	35467	1	0.010206670989934306
non-syndromic developmental defect of the eye	2	127	1	0.015748031496062992
skin disease	13741	1311055	1	0.010480872274618533
vascular hemostatic disease	428	84369	1	0.005072953335940926
connective tissue disease	1988	370213	1	0.005369881662718489
male reproductive system neoplasm	961	187188	1	0.005133876103169006
esophageal cancer	593	80016	1	0.007411017796440712
neoplasm of esophagus	469	69930	1	0.006706706706706707
proteostasis deficiencies	533	57735	1	0.00923183510868624
liver cancer	2212	324293	1	0.006820992127489647
central nervous system cancer	1470	132465	1	0.011097270977239271
skin disorder caused by infection	108	27367	1	0.003946358753242957
disorder of serine or glycine metabolism	1108	99877	1	0.011093645183575798
upper digestive tract disorder	59	8890	1	0.006636670416197975
leukocyte disorder	490	98828	1	0.004958109037924475
chromosomal disorder	664	100104	1	0.006633101574362663
anemia	980	254352	1	0.003852928225451343
skull disorder	181	30888	1	0.00585988085988086
mesenchymal cell neoplasm	1299	39280	1	0.03307026476578411
transitional cell neoplasm	2725	204039	1	0.013355289920064302
congenital anomaly of kidney and urinary tract	33	15763	1	0.00209351011863224
ureteral disorder	62	12019	1	0.005158499043181629
myomatous neoplasm	639	51717	1	0.012355705087302047
congenital t-cell immunodeficiency	3	591	1	0.005076142131979695
nasal cavity and paranasal sinus neoplasm	43	2068	1	0.020793036750483558
esophageal carcinoma	456	44492	1	0.010249033534118494
lymph node neoplasm	3699	189463	1	0.01952360091416266
digestive system neuroendocrine neoplasm	89	8658	1	0.01027951027951028
retinal degeneration	427	63953	1	0.006676778259033978
congenital disorder of glycosylation	57	1898	1	0.030031612223393046
demyelinating disease	1096	123276	1	0.008890619423083163
lymph node disorder	2285	106050	1	0.021546440358321546
neoplasm of hypopharynx	25	5414	1	0.004617657923900997
albinism	62	6014	1	0.010309278350515464
skull neoplasm	459	59809	1	0.0076744302696918525
primary immunodeficiency due to a genetic defect in innate immunity	0	22	1	0.0
reproductive system neoplasm	668	99406	1	0.006719916302838863
tracheal disorder	190	24672	1	0.007701037613488976
congenital anemia	48	9302	1	0.005160180606321221
cataract	121	82225	1	0.001471571906354515
lymphoid system disorder	103	5551	1	0.018555215276526753
developmental defect of the eye	106	26749	1	0.003962764963176194
non-functioning endocrine neoplasm	57	2006	1	0.028414755732801594
disorder of peptide metabolism	4370	465208	1	0.009393647572698664
bone neoplasm	2120	224451	1	0.009445268677796045
inborn disorder of pyrimidine metabolism	1	455	1	0.002197802197802198
malignant colon neoplasm	483	98800	1	0.004888663967611336
urinary bladder carcinoma	390	34774	1	0.011215275780755736
pharynx neoplasm	262	41537	1	0.006307629342513903
lymphoma	7238	304078	1	0.023803103151165163
neoplasm of minor salivary gland	59	2791	1	0.021139376567538518
digestive tract malformation	51	26759	1	0.0019059008184162337
pituitary tumor	649	46363	1	0.013998231348273408
ovarian epithelial tumor	1188	41810	1	0.02841425496292753
ovarian carcinoma	2061	121720	1	0.01693230364771607
qualitative or quantitative defects of merosin	751	346169	1	0.0021694605813923256
lacrimal gland neoplasm	28	3125	1	0.00896
skin cancer	2441	226113	1	0.010795487212146139
mucopolysaccharidosis or mucopolysaccharidosis-like disorder	64	8477	1	0.007549840745546774
conjunctival cancer	69	6591	1	0.010468821119708694
neoplastic disease or syndrome	49571	5142982	1	0.00963857155245731
disorder of porphyrin and haem metabolism	23	9903	1	0.002322528526709078
disorder of carbohydrate absorption and transport	0	427	1	0.0
respiratory or mediastinal malformation	9264	817231	1	0.01133584017248489
disorder of fatty acid oxidation and ketone body metabolism	0	230	1	0.0
motor neuron disease	345	40848	1	0.008445945945945946
hearing loss	281	103833	1	0.002706268719963788
eye degenerative disorder	21	2597	1	0.008086253369272238
optic atrophy	51	11823	1	0.004313625983252981
hereditary motor neuron disease	345	40848	1	0.008445945945945946
epilepsy syndrome	394	45041	1	0.00874758553318088
intestinal infectious disease	110	14463	1	0.007605614326211712
genetic hypertension	383	27908	1	0.013723663465672926
parkinsonian disorder	215	17847	1	0.01204684260660055
carbohydrate metabolism disease	213	21549	1	0.009884449394403453
immune system disease	16805	1743711	1	0.009637491533860829
qualitative or quantitative defects of protein zasp	751	346125	1	0.0021697363669194655
cerebral cortical dysplasia	119	18180	1	0.006545654565456546
lung cancer	5976	426766	1	0.014002989928907176
genetic endocrine growth disease	28	1938	1	0.014447884416924664
syndrome caused by partial chromosomal deletion	1	174	1	0.005747126436781609
disorder of ornithine or proline metabolism	238	58833	1	0.004045348698859484
ichthyosis	56	7148	1	0.00783435926133184
reproductive system cancer	738	113190	1	0.006520010601643255
colorectal adenocarcinoma	473	24852	1	0.01903267342668598
cervical carcinoma	1488	126843	1	0.011731037581892576
hematologic disease	2810	633427	1	0.0044361860166996355
parkinson disease	892	101244	1	0.008810398640907116
nail anomaly	1	131	1	0.007633587786259542
childhood neoplasm	993	47587	1	0.020867043520289154
carcinoma	17054	1114408	1	0.015303192367606838
breast adenocarcinoma	1629	48916	1	0.033301987079892056
inborn mitochondrial myopathy	2	408	1	0.004901960784313725
adrenogenital syndrome	42	11662	1	0.003601440576230492
dysostosis	85	21253	1	0.003999435373829577
penile disorder	90	23604	1	0.0038129130655821047
neoplasm of mediastinum	382	28440	1	0.013431786216596343
hodgkins lymphoma	1705	50767	1	0.03358480902948766
penile cancer	89	9408	1	0.009460034013605442
rare genetic neurological disorder	446	18902	1	0.023595386731562796
disorder of phospholipids, sphingolipids and fatty acids biosynthesis	3	293	1	0.010238907849829351
carbohydrate metabolic process	881	255234	1	0.003451734486784676
disorder of tyrosine metabolism	463	38825	1	0.011925305859626529
adrenal medulla neoplasm	11	1796	1	0.006124721603563474
neutropenia	448	74456	1	0.006016976469324165
small intestine disorder	188	39340	1	0.004778851042196238
squamous cell neoplasm	2928	210406	1	0.013915952967120709
jejunal neoplasm	17	4826	1	0.003522585992540406
disorder of urea cycle metabolism and ammonia detoxification	0	45	1	0.0
qualitative or quantitative defects of protein glycosyltransferase-like	751	346124	1	0.002169742635587246
glycogen storage disease	60	8019	1	0.0074822297044519264
lung disease	10510	1395494	1	0.0075313831517727775
qualitative or quantitative defects of alpha-sarcoglycan	751	346129	1	0.0021697112926105586
inborn errors of immunity	10	1351	1	0.007401924500370096
disorder of lysosomal-related organelles	0	23	1	0.0
disorder of pyrimidine metabolism	246	25545	1	0.009630064591896652
anaplastic cancer	927	24343	1	0.03808076243684016
lysosomal storage disease	162	33114	1	0.004892190614241711
inner ear neoplasm	9	2968	1	0.003032345013477089
malignant bone neoplasm	1846	209794	1	0.008799107696120956
urogenital tract malformation	75	45656	1	0.001642719467320834
ectodermal dysplasia syndrome	43	6915	1	0.006218365871294288
inborn disorder of porphyrin metabolism	0	216	1	0.0
genetic infertility	61	13169	1	0.00463209051560483
inherited porphyria	7	573	1	0.012216404886561954
uniparental disomy	62	2609	1	0.023763894212341895
hair anomaly	1	248	1	0.004032258064516129
congenital hematological disorder	64	19724	1	0.0032447779355100387
adrenal gland cancer	255	34322	1	0.007429636967542684
qualitative or quantitative defects of glucosamine (udp-n-acetyl)-2-epimerase/n-acetylmannosamine kinase -	0	0	1
nongerminomatous germ cell tumor	13	784	1	0.016581632653061226
ear infection	77	45470	1	0.0016934242357598416
thymic epithelial neoplasm	45	590	1	0.07627118644067797
endometrial disorder	409	16708	1	0.024479291357433566
refractive error	65	44068	1	0.0014749931923391123
collagenopathy	1	125	1	0.008
genetic neuro-ophthalmological disease	0	19	1	0.0
cellular protein metabolic process	29251	2804785	1	0.010428963360828013
disorder of pharynx	399	89446	1	0.004460791986226327
lymphoproliferative syndrome	56	3920	1	0.014285714285714285
inherited blood coagulation disorder	34	4007	1	0.008485150985774894
esophageal squamous cell carcinoma	328	25414	1	0.01290627213346974
other immunodeficiency syndromes due to defects in innate immunity	0	98	1	0.0
unspecified mitochondrial disorder	0	12	1	0.0
benign endocrine neoplasm	325	24841	1	0.013083209210579285
mitochondrial disease	561	99982	1	0.005611009981796723
other genetic epidermal disease	43	983	1	0.04374364191251272
breast ductal adenocarcinoma	1147	23051	1	0.04975922953451043
respiratory malformation	68	19508	1	0.003485749436128768
vaginal disorder	135	46274	1	0.0029174050222587197
globe disease	1002	138612	1	0.007228811358323955
sarcoglycanopathy	5	297	1	0.016835016835016835
neoplasm of neck	2966	374853	1	0.007912435007856412
hematopoietic and lymphoid cell neoplasm	362	41403	1	0.008743327778180324
immunodeficiency disease	6099	389433	1	0.015661230558273183
thyroid carcinoma	1288	89500	1	0.014391061452513966
neoplasm of middle ear	65	9871	1	0.006584945800830716
disorder of biogenic amine metabolism and transport	45	3305	1	0.01361573373676248
hereditary optic neuropathy	14	3273	1	0.004277421326000611
skeletal muscle neoplasm	153	19875	1	0.00769811320754717
cardiovascular disease	9431	2938574	1	0.00320937978761127
disorder of beta and omega amino acid metabolism	2	110	1	0.01818181818181818
aneuploidy	527	58039	1	0.009080101311187305
urinary system disease	3830	848714	1	0.004512709817441446
neoplasm of jaw	127	23952	1	0.005302271209084836
disorder of phenylalanin or tyrosine metabolism	1738	210258	1	0.00826603506168612
cardiovascular cancer	955	174759	1	0.00546466848631544
vascular disease	8149	2119624	1	0.003844549788075621
pathologic nystagmus	28	9408	1	0.002976190476190476
endocrine neoplasm	4237	346773	1	0.012218367635311861
thyroid neoplasm	1133	83288	1	0.013603400249735857
bone inflammation disease	119	23830	1	0.004993705413344524
disorder of vitamin and non-protein cofactor absorption and transport	0	0	1
female breast carcinoma	8223	335924	1	0.02447875114609257
myositis	252	26900	1	0.009368029739776951
interstitial nephritis	45	24438	1	0.0018413945494721335
carbohydrate transport disease	57	8678	1	0.0065683337174464165
sella turcica neoplasm	18	3320	1	0.005421686746987952
disorder of methionine cycle and sulfur amino acid metabolism	0	234	1	0.0
orbit neoplasm	166	14625	1	0.01135042735042735
familial hemolytic anemia	8	5356	1	0.0014936519790888724
adenoma	1771	133951	1	0.013221252547573366
abnormality of metabolism/homeostasis	0	1	1	0.0
vascular neoplasm	1824	174066	1	0.010478783909551549
tonsil neoplasm	35	3953	1	0.00885403491019479
biosynthetic process	52616	7259561	1	0.007247821183677635
head and neck malignant neoplasia	220	12952	1	0.016985793699814702
eye neoplasm	404	56508	1	0.007149430169179585
neoplasm of thorax	4665	361979	1	0.01288748794819589
enteritis	81	22466	1	0.0036054482328852487
serous neoplasm	1301	33582	1	0.038740992198201415
in situ carcinoma	1273	56169	1	0.022663746906656696
atrial heart septal defect	40	20148	1	0.0019853087155052612
eyelid cancer	80	6948	1	0.011514104778353483
heart disease	4234	1549981	1	0.002731646387923465
corneal disease	146	75144	1	0.0019429362291067816
metabolic epilepsy	49	5583	1	0.00877664338169443
astrocytoma	970	50158	1	0.019338889110411102
nasal cavity neoplasm	92	6903	1	0.013327538751267565
visual pathway disorder	58	6032	1	0.009615384615384616
disease of bone structure	86	14650	1	0.0058703071672354945
disorder of glycosylation	321	10195	1	0.03148602256007847
polyp of large intestine	16	5387	1	0.002970113235567106
respiratory system benign neoplasm	758	96189	1	0.00788031895538991
qualitative or quantitative defects of desmin	751	346132	1	0.002169692487259196
rheumatoid arthritis	746	168780	1	0.004419954970968124
rare genetic immune disease	333	7746	1	0.04298993028659954
dermis disorder	72	6629	1	0.010861366721979182
benign neoplasm of skin	2334	214735	1	0.010869210887838498
porphyrin metabolism disease	12	3475	1	0.0034532374100719426
pancreatic neoplasm	1117	116119	1	0.009619442124027936
dermis tumor	108	6772	1	0.01594802126402835
qualitative or quantitative protein defects in neuromuscular diseases	753	346332	1	0.0021742143376875366
cutaneous mycosis	214	34135	1	0.006269225135491431
carbohydrate derivative metabolic process	31	10326	1	0.003002130544257215
soft tissue neoplasm	1075	53518	1	0.0200866998019358
huntington disease and related disorders	14	2482	1	0.0056406124093473006
adenocarcinoma in situ	360	9389	1	0.03834274150601768
immunodeficiency-related disorder	1	99	1	0.010101010101010102
vector-borne disease	728	251037	1	0.002899970920621263
blood coagulation disease	146	28577	1	0.005109003744269867
cardiomyopathy	622	150983	1	0.00411966910181941
essential hypertension	188	36627	1	0.005132825511234881
autosomal dominant spastic paraplegia type 6	0	6	0	0.0
cholestasis-lymphedema syndrome	0	22	0	0.0
weill-marchesani syndrome 2, dominant	0	34	0	0.0
hereditary spastic paraplegia 64	2	53	0	0.03773584905660377
diffuse cerebral and cerebellar atrophy-intractable seizures-progressive microcephaly syndrome	0	14	0	0.0
conductive deafness - ptosis - skeletal anomalies	0	2	0	0.0
riddle syndrome	0	15	0	0.0
x-linked intellectual disability, nascimento type	1	11	0	0.09090909090909091
cardiospondylocarpofacial syndrome	0	11	0	0.0
congenital cataract-ichthyosis syndrome	389	70908	0	0.005485981835617984
congenital unilateral hypoplasia of depressor anguli oris	0	28	0	0.0
contractures - ectodermal dysplasia - cleft lip/palate	0	2	0	0.0
cavernous hemangiomas of face - supraumbilical midline raphe	0	0	0
autosomal dominant focal dystonia, dyt25	0	1	0	0.0
autosomal recessive limb-girdle muscular dystrophy type 2m	0	1	0	0.0
ulna hypoplasia-intellectual disability syndrome	0	55	0	0.0
hydrocephalus, congenital, 3, with brain anomalies	7	931	0	0.007518796992481203
lichtenstein syndrome	1	19	0	0.05263157894736842
retinitis pigmentosa-intellectual disability-deafness-hypogenitalism syndrome	46	4853	0	0.009478672985781991
ulnar/fibula ray defect - brachydactyly	0	0	0
charcot-marie-tooth disease-hearing loss-intellectual disability syndrome	2	51	0	0.0392156862745098
short stature and microcephaly with genital anomalies	0	36	0	0.0
autosomal recessive spastic paraplegia type 15	1	11	0	0.09090909090909091
metaphyseal dysostosis-intellectual disability-conductive deafness syndrome	0	5	0	0.0
trichoodontoonychial dysplasia	0	1	0	0.0
deafness-intellectual disability, martin-probst type syndrome	0	0	0
ataxia-oculomotor apraxia type 4	0	15	0	0.0
x-linked intellectual disability - spastic quadriparesis	0	12	0	0.0
acro-renal-mandibular syndrome	0	8	0	0.0
split hand - urinary anomalies - spina bifida	0	1	0	0.0
coxoauricular syndrome	0	2	0	0.0
autosomal recessive congenital cerebellar ataxia due to grid2 deficiency	0	0	0
atrial tachyarrhythmia with short pr interval	0	8	0	0.0
autosomal dominant spastic paraplegia type 31	1	5	0	0.2
curry-jones syndrome	0	11	0	0.0
dislocation of the hip-dysmorphism syndrome	19	3856	0	0.004927385892116182
cleft palate-large ears-small head syndrome	0	33	0	0.0
prominent glabella - microcephaly - hypogenitalism	0	0	0
spinal muscular atrophy, lower extremity-predominant, 2b, prenatal onset, autosomal dominant	0	0	0
leri pleonosteosis	0	6	0	0.0
ectodermal dysplasia-intellectual disability-central nervous system malformation syndrome	0	118	0	0.0
autosomal recessive spinocerebellar ataxia 2	10	754	0	0.013262599469496022
nephrosis-deafness-urinary tract-digital malformations syndrome	1332	246674	0	0.005399839464232144
x-linked intellectual disability - hypogammaglobulinemia - progressive neurological deterioration	0	1	0	0.0
van den bosch syndrome	1	152	0	0.006578947368421052
abdominal aortic artery calcification	1	1346	0	0.0007429420505200594
bone dysplasia, lethal holmgren type	0	0	0
subaortic stenosis - short stature	0	39	0	0.0
bonnemann-meinecke-reich syndrome	9220	1401044	0	0.006580806884009353
aase-smith syndrome	0	23	0	0.0
x-linked intellectual disability - dandy-walker malformation - basal ganglia disease - seizures	0	5	0	0.0
autosomal recessive cerebellar ataxia - blindness - deafness	0	5	0	0.0
chromosome 17q23.1-q23.2 deletion syndrome	0	2	0	0.0
postaxial tetramelic oligodactyly	0	1	0	0.0
alagille syndrome due to a notch2 point mutation	0	2	0	0.0
dahlberg-borer-newcomer syndrome	9220	1401044	0	0.006580806884009353
cataract - hypertrichosis - intellectual disability	0	4	0	0.0
deafness - vitiligo - achalasia	0	1	0	0.0
intellectual disability-dysmorphism-hypogonadism-diabetes mellitus syndrome	3	224	0	0.013392857142857142
male hypergonadotropic hypogonadism-intellectual disability-skeletal anomalies syndrome	0	53	0	0.0
phocomelia - ectrodactyly - deafness - sinus arrhythmia	0	0	0
crisponi syndrome	0	46	0	0.0
autosomal recessive congenital cerebellar ataxia due to mglur1 deficiency	0	0	0
biemond syndrome type 2	0	2	0	0.0
severe x-linked intellectual disability, gustavson type	0	1	0	0.0
hunter-mcalpine craniosynostosis	0	7	0	0.0
stimmler syndrome	0	3	0	0.0
infantile osteopetrosis with neuroaxonal dysplasia	0	0	0
early-onset parkinsonism - intellectual disability	1	38	0	0.02631578947368421
intellectual disability, autosomal dominant 52	1	26	0	0.038461538461538464
spastic paraplegia - glaucoma - intellectual disability	0	2	0	0.0
patent ductus arteriosus - bicuspid aortic valve - hand anomalies	0	2	0	0.0
mitochondrial dna depletion syndrome, hepatocerebral form due to dguok deficiency	0	26	0	0.0
hypotrichosis 5	30	4014	0	0.007473841554559043
spastic paraplegia 82, autosomal recessive	2	15	0	0.13333333333333333
glaucoma - ectopia - microspherophakia - stiff joints - short stature	0	3	0	0.0
x-linked intellectual disability - cardiomegaly - congestive heart failure	0	4	0	0.0
alar cartilages hypoplasia - coloboma - telecanthus	0	0	0
blepharophimosis-intellectual disability syndrome, sbbys type	0	0	0
cognitive impairment-coarse facies-heart defects-obesity-pulmonary involvement-short stature-skeletal dysplasia syndrome	0	169	0	0.0
autosomal recessive ataxia, beauce type	0	3	0	0.0
suarez-stickler syndrome	9220	1401044	0	0.006580806884009353
polysyndactyly-cardiac malformation syndrome	0	1	0	0.0
branchio-skeleto-genital syndrome	0	4	0	0.0
keratosis follicularis-dwarfism-cerebral atrophy syndrome	2	85	0	0.023529411764705882
congenital cataract-progressive muscular hypotonia-hearing loss-developmental delay syndrome	1	116	0	0.008620689655172414
severe intellectual disability-poor language-strabismus-grimacing face-long fingers syndrome	1	157	0	0.006369426751592357
intellectual disability - spasticity - ectrodactyly	0	2	0	0.0
patent ductus arteriosus-bicuspid aortic valve-hand anomalies syndrome	0	247	0	0.0
x-linked mandibulofacial dysostosis	0	2	0	0.0
metaphyseal chondrodysplasia, kaitila type	0	1	0	0.0
autosomal recessive spastic paraplegia type 61	0	0	0
thumb deformity-alopecia-pigmentation anomaly syndrome	1	91	0	0.01098901098901099
autosomal dominant spastic paraplegia type 10	0	8	0	0.0
x-linked mixed deafness with perilymphatic gusher	0	15	0	0.0
congenital muscular dystrophy-infantile cataract-hypogonadism syndrome	21	1966	0	0.010681586978636826
bardet-biedl syndrome 10	0	11	0	0.0
permanent neonatal diabetes mellitus - pancreatic and cerebellar agenesis	0	5	0	0.0
spinal muscular atrophy - dandy-walker malformation - cataracts	0	1	0	0.0
lymphedema - distichiasis	0	141	0	0.0
mehmo syndrome	0	14	0	0.0
atkin-flaitz syndrome	0	3	0	0.0
revesz syndrome	2	37	0	0.05405405405405406
mcdonough syndrome	0	189	0	0.0
microcephaly-facio-cardio-skeletal syndrome, hadziselimovic type	0	1	0	0.0
dilated cardiomyopathy - hypergonadotropic hypogonadism	0	28	0	0.0
edict syndrome	0	10	0	0.0
orofaciodigital syndrome type 9	0	1	0	0.0
x-linked intellectual disability, van esch type	0	2	0	0.0
osebold-remondini syndrome	0	2	0	0.0
combined oxidative phosphorylation defect type 26	0	0	0
spondyloepiphyseal dysplasia, maroteaux type	0	77	0	0.0
polyneuropathy-hand defect syndrome	151	22357	0	0.006754036767008096
mesomelic dwarfism - cleft palate - camptodactyly	0	0	0
bardet-biedl syndrome 7	0	6	0	0.0
spondyloepimetaphyseal dysplasia, pakistani type	0	1	0	0.0
shukla-vernon syndrome	0	1	0	0.0
atherosclerosis-deafness-diabetes-epilepsy-nephropathy syndrome	9220	1401044	0	0.006580806884009353
achalasia microcephaly syndrome	0	4	0	0.0
ichthyosis-oral and digital anomalies syndrome	13	1374	0	0.009461426491994178
say-field-coldwell syndrome	9220	1401044	0	0.006580806884009353
delayed speech - facial asymmetry - strabismus - ear lobe creases	0	1	0	0.0
congenital ichthyosis-intellectual disability-spastic quadriplegia syndrome	0	84	0	0.0
menke-hennekam syndrome 1	0	4	0	0.0
dandy-walker malformation - postaxial polydactyly	0	1	0	0.0
sudden infant death - dysgenesis of the testes	0	11	0	0.0
spinocerebellar ataxia, autosomal recessive, 27	1	35	0	0.02857142857142857
aniridia - absent patella	0	0	0
paraplegia - intellectual disability - hyperkeratosis	0	14	0	0.0
autosomal recessive spastic ataxia with leukoencephalopathy	0	7	0	0.0
congenital dyserythropoietic anemia type iii	7	768	0	0.009114583333333334
myofibrillar myopathy 9 with early respiratory failure	0	1	0	0.0
distal arthrogryposis type 10	2	31	0	0.06451612903225806
microcephaly-cardiac defect-lung malsegmentation syndrome	0	17	0	0.0
autosomal dominant spastic paraplegia type 13	0	2	0	0.0
thyrocerebrorenal syndrome	9220	1401044	0	0.006580806884009353
syndromic x-linked intellectual disability 12	1	33	0	0.030303030303030304
distal arthrogryposis type 5d	1	18	0	0.05555555555555555
x-linked intellectual disability - seizures - psoriasis	0	1	0	0.0
camptodactyly - tall stature - scoliosis - hearing loss	0	3	0	0.0
x-linked creatine transporter deficiency	0	73	0	0.0
arnold-chiari malformation type ii	1	235	0	0.00425531914893617
omphalocele syndrome, shprintzen-goldberg type	0	2	0	0.0
cleft lip/palate - intestinal malrotation - cardiopathy	0	0	0
microcephalic primordial dwarfism, dauber type	0	0	0
19q13.11 microdeletion syndrome	0	10	0	0.0
benign recurrent intrahepatic cholestasis type 1	0	46	0	0.0
knuckle pads-leukonychia-sensorineural deafness-palmoplantar hyperkeratosis syndrome	0	21	0	0.0
deafness - encephaloneuropathy - obesity - valvulopathy	0	0	0
5p13 microduplication syndrome	0	7	0	0.0
microcephaly - albinism - digital anomalies	0	1	0	0.0
thumb stiffness-brachydactyly-intellectual disability syndrome	1	193	0	0.0051813471502590676
aplasia cutis congenita - intestinal lymphangiectasia	0	5	0	0.0
x-linked intellectual disability-cubitus valgus-dysmorphism syndrome	11	1744	0	0.006307339449541285
elsahy-waters syndrome	0	8	0	0.0
cataract-hypertrichosis-intellectual disability syndrome	239	33465	0	0.007141789929777379
x-linked spastic paraplegia type 16	0	2	0	0.0
combined oxidative phosphorylation defect type 21	0	1	0	0.0
osteopenia-intellectual disability-sparse hair syndrome	57	8273	0	0.006889882751118095
synostosis - microcephaly - scoliosis	0	7	0	0.0
intellectual disability-myopathy-short stature-endocrine defect syndrome	0	0	0
spastic paraplegia-neuropathy-poikiloderma syndrome	26	3192	0	0.008145363408521303
lipodystrophy - intellectual disability - deafness	0	3	0	0.0
fibulo-ulnar hypoplasia-renal anomalies syndrome	0	0	0
bardet-biedl syndrome 4	1	16	0	0.0625
autosomal recessive spastic paraplegia type 43	0	0	0
tall stature - scoliosis - macrodactyly of the great toes	0	2	0	0.0
x-linked intellectual disability - craniofacioskeletal syndrome	0	0	0
autosomal recessive charcot-marie-tooth disease with hoarseness	0	7	0	0.0
congenital hereditary facial paralysis with variable hearing loss	0	0	0
hirschsprung disease-hearing loss-polydactyly syndrome	6	1037	0	0.0057859209257473485
visceral neuropathy - brain anomalies - facial dysmorphism - developmental delay	0	1	0	0.0
8q21.11 microdeletion syndrome	0	9	0	0.0
intellectual disability, buenos-aires type	1	19	0	0.05263157894736842
amish lethal microcephaly	0	7	0	0.0
deafness-encephaloneuropathy-obesity-valvulopathy syndrome	9220	1401044	0	0.006580806884009353
cerebellar ataxia - ectodermal dysplasia	0	23	0	0.0
microcephaly - deafness - intellectual disability	0	88	0	0.0
chromosome 10q23 deletion syndrome	0	2	0	0.0
deafness - lymphedema - leukemia	0	9	0	0.0
bardet-biedl syndrome 9	0	7	0	0.0
microcephalic primordial dwarfism due to rttn deficiency	0	1	0	0.0
autosomal dominant spastic paraplegia type 38	0	1	0	0.0
lowry-maclean syndrome	0	2	0	0.0
microcephaly-cerebellar hypoplasia-cardiac conduction defect syndrome	88	28185	0	0.003122228135533085
autosomal recessive intermediate charcot-marie-tooth disease type c	0	5	0	0.0
say-barber-miller syndrome	0	1	0	0.0
macrocephaly - spastic paraplegia - dysmorphism	2	7	0	0.2857142857142857
spastic paraplegia-nephritis-deafness syndrome	26	3192	0	0.008145363408521303
x-linked intellectual disability-cardiomegaly-congestive heart failure syndrome	0	7	0	0.0
ichthyosis-short stature-brachydactyly-microspherophakia syndrome	9220	1401044	0	0.006580806884009353
gómez-lópez-hernández syndrome	0	46	0	0.0
arthrogryposis-like hand anomaly-sensorineural deafness syndrome	0	0	0
autosomal recessive intermediate charcot-marie-tooth disease type b	0	0	0
amaurosis-hypertrichosis syndrome	0	5	0	0.0
aphalangy-hemivertebrae-urogenital-intestinal dysgenesis syndrome	945	194063	0	0.004869552671039817
conductive deafness-ptosis-skeletal anomalies syndrome	3	530	0	0.005660377358490566
dk1-cdg	0	2	0	0.0
brachymorphism - onychodysplasia - dysphalangism	0	4	0	0.0
bardet-biedl syndrome 12	0	5	0	0.0
fallot complex-intellectual disability-growth delay syndrome	0	54	0	0.0
chudley-lowry-hoar syndrome	0	2	0	0.0
severe x-linked mitochondrial encephalomyopathy	0	7	0	0.0
spondylocostal dysostosis - anal and genitourinary malformations	0	2	0	0.0
paraplegia-intellectual disability-hyperkeratosis syndrome	9220	1401044	0	0.006580806884009353
lethal omphalocele-cleft palate syndrome	0	2	0	0.0
lethal hemolytic anemia - genital anomalies	0	1	0	0.0
cleft palate-stapes fixation-oligodontia syndrome	31	7030	0	0.004409672830725462
urban-rogers-meyer syndrome	0	1	0	0.0
bird headed-dwarfism, montreal type	0	0	0
blindness-scoliosis-arachnodactyly syndrome	0	1	0	0.0
charcot-marie-tooth disease - deafness - intellectual disability	0	4	0	0.0
syndactyly - camptodactyly and clinodactyly of fifth fingers - bifid toes	0	0	0
deafness - genital anomalies - metacarpal and metatarsal synostosis	0	1	0	0.0
microcephaly - cardiomyopathy	2	94	0	0.02127659574468085
feingold syndrome type 2	0	8	0	0.0
fallot complex - intellectual disability - growth delay	0	3	0	0.0
deafness-craniofacial syndrome	9220	1401044	0	0.006580806884009353
craniosynostosis - anal anomalies - porokeratosis	0	7	0	0.0
x-linked intellectual disability, wilson type	0	16	0	0.0
orofaciodigital syndrome type 11	0	27	0	0.0
developmental delay with variable intellectual impairment and behavioural abnormalities	0	2	0	0.0
autosomal recessive intermediate charcot-marie-tooth disease type a	0	15	0	0.0
ahdc1-related intellectual disability-obstructive sleep apnea-mild dysmorphism syndrome	4	348	0	0.011494252873563218
armfield syndrome	0	8	0	0.0
laing early-onset distal myopathy	15	796	0	0.018844221105527637
tetraamelia - multiple malformations	0	1	0	0.0
autosomal recessive spastic paraplegia type 28	1	1	0	1.0
spondyloepiphyseal dysplasia, kondo-fu type	0	2	0	0.0
cataract-aberrant oral frenula-growth delay syndrome	5	855	0	0.005847953216374269
x-linked intellectual disability - hypotonic face	0	4	0	0.0
combined oxidative phosphorylation defect type 27	0	1	0	0.0
cooper-jabs syndrome	9220	1401044	0	0.006580806884009353
17q11.2 microduplication syndrome	0	2	0	0.0
autosomal recessive spastic paraplegia type 26	0	2	0	0.0
x-linked intellectual disability, abidi type	0	4	0	0.0
cryptomicrotia-brachydactyly-excess fingertip arch syndrome	0	9	0	0.0
congenital contractures of the limbs and face, hypotonia, and developmental delay	0	12	0	0.0
non-eruption of teeth - maxillary hypoplasia - genu valgum	0	0	0
fine-lubinsky syndrome	0	6	0	0.0
upper limb defect - eye and ear abnormalities	0	1	0	0.0
spastic tetraplegia - retinitis pigmentosa - intellectual disability	0	2	0	0.0
spastic paraplegia - nephritis - deafness	0	1	0	0.0
microbrachycephaly - ptosis - cleft lip	0	2	0	0.0
x-linked intellectual disability, snyder type	0	8	0	0.0
hypertelorism - hypospadias - polysyndactyly syndrome	0	12	0	0.0
phocomelia-ectrodactyly-deafness-sinus arrhythmia syndrome	140	38644	0	0.0036228133733567955
autosomal recessive spastic paraplegia type 7	0	8	0	0.0
leukoencephalopathy with brain stem and spinal cord involvement - high lactate	0	15	0	0.0
autosomal recessive cerebellar ataxia - saccadic intrusion	0	0	0
grubben-de cock-borghgraef syndrome	9220	1401044	0	0.006580806884009353
robin sequence-oligodactyly syndrome	13	2528	0	0.005142405063291139
cataract-ataxia-deafness syndrome	9220	1401044	0	0.006580806884009353
odonto-tricho-ungual-digito-palmar syndrome	9220	1401044	0	0.006580806884009353
radial hypoplasia - triphalangeal thumbs - hypospadias - maxillary diastema	0	1	0	0.0
intellectual disability-balding-patella luxation-acromicria syndrome	145	23710	0	0.006115563053563897
bardet-biedl syndrome 5	2	294	0	0.006802721088435374
bilateral microtia-deafness-cleft palate syndrome	2	808	0	0.0024752475247524753
severe intellectual disability - epilepsy - anal anomalies - distal phalangeal hypoplasia	0	1	0	0.0
arthrogryposis-like hand anomaly - sensorineural deafness	0	0	0
arthrogryposis - severe scoliosis	0	51	0	0.0
orofaciodigital syndrome type 5	0	2	0	0.0
grant syndrome	57	9485	0	0.006009488666315234
ectodermal dysplasia-sensorineural deafness syndrome	1	109	0	0.009174311926605505
thickened earlobes-conductive deafness syndrome	0	24	0	0.0
autosomal recessive spondylometaphyseal dysplasia, mégarbané type	0	0	0
leukomelanoderma-infantilism-intellectual disability-hypodontia-hypotrichosis syndrome	9220	1401044	0	0.006580806884009353
ichthyosis-cheek-eyebrow syndrome	0	4	0	0.0
cerebellar-facial-dental syndrome	0	3	0	0.0
laryngeal abductor paralysis - intellectual disability	0	4	0	0.0
autosomal recessive spastic paraplegia type 45	0	0	0
autosomal recessive spastic paraplegia type 11	0	6	0	0.0
ichthyosis-hepatosplenomegaly-cerebellar degeneration syndrome	139	11882	0	0.011698367278235988
orofaciodigital syndrome xi	0	0	0
cystic fibrosis-gastritis-megaloblastic anemia syndrome	0	200	0	0.0
microcephaly - cleft palate	1	466	0	0.002145922746781116
spastic paraparesis - deafness	0	21	0	0.0
autosomal recessive spastic paraplegia type 18	0	1	0	0.0
17q12 microduplication syndrome	0	16	0	0.0
autosomal dominant spastic paraplegia type 37	0	0	0
beemer-ertbruggen syndrome	9220	1401044	0	0.006580806884009353
ataxia-deafness-intellectual disability syndrome	239	33465	0	0.007141789929777379
autosomal recessive spastic paraplegia type 56	0	1	0	0.0
infantile spasms - broad thumbs	0	1	0	0.0
autosomal recessive spastic paraplegia type 27	0	2	0	0.0
alopecia - intellectual disability - hypergonadotropic hypogonadism	0	53	0	0.0
microduplication xp11.22-p11.23 syndrome	0	1	0	0.0
larsen-like osseous dysplasia - short stature	0	2	0	0.0
ophthalmoplegia - intellectual disability - lingua scrotalis	0	1	0	0.0
short tarsus - absence of lower eyelashes	0	10	0	0.0
autosomal recessive spastic paraplegia type 75	0	1	0	0.0
autosomal recessive spastic paraplegia type 35	1	4	0	0.25
autosomal recessive spastic paraplegia type 63	0	1	0	0.0
congenital cataract - progressive muscular hypotonia - hearing loss - developmental delay	0	0	0
spastic paraplegia - neuropathy - poikiloderma	0	1	0	0.0
cervical hypertrichosis - peripheral neuropathy	0	13	0	0.0
odontotrichomelic syndrome	0	25	0	0.0
autosomal recessive spastic paraplegia type 48	0	1	0	0.0
autosomal dominant spastic paraplegia type 42	0	1	0	0.0
heart defect - round face - congenital developmental delay	0	2	0	0.0
lethal hemolytic anemia-genital anomalies syndrome	0	8	0	0.0
skeletal dysplasia-intellectual disability syndrome	9	1325	0	0.006792452830188679
autosomal recessive spastic paraplegia type 64	0	0	0
microcephaly-cardiomyopathy syndrome	0	4	0	0.0
thickened earlobes - conductive deafness	0	0	0
aplasia cutis congenita-intestinal lymphangiectasia syndrome	0	2	0	0.0
syndromic x-linked intellectual disability due to jarid1c mutation	0	5	0	0.0
autosomal recessive spastic paraplegia type 54	0	1	0	0.0
arachnodactyly - abnormal ossification - intellectual disability	0	0	0
autosomal recessive spastic paraplegia type 44	0	0	0
aniridia-renal agenesis-psychomotor retardation syndrome	126	22554	0	0.00558659217877095
x-linked intellectual disability, hedera type	0	1	0	0.0
microcephalic primordial dwarfism, toriello type	0	0	0
cataract - nephropathy - encephalopathy	0	164	0	0.0
ichthyosis-intellectual disability-dwarfism-renal impairment syndrome	329	30736	0	0.010704060385216034
prader-willi-like syndrome due to point mutation	0	2	0	0.0
x-linked intellectual disability - cubitus valgus - dysmorphism	0	2	0	0.0
hypospadias-intellectual disability, goldblatt type syndrome	0	0	0
autosomal recessive spastic paraplegia type 55	0	0	0
cataract - deafness - hypogonadism	0	6	0	0.0
x-linked intellectual disability - macrocephaly - macroorchidism	0	2	0	0.0
fountain syndrome	0	5	0	0.0
short fifth metacarpals - insulin resistance	0	1	0	0.0
congenital cataract microcornea with corneal opacity	0	12	0	0.0
autosomal dominant spastic paraplegia type 36	0	0	0
x-linked intellectual disability, schimke type	0	0	0
cardiomyopathy - cataract - hip spine disease	0	1	0	0.0
17q21.31 microduplication syndrome	0	13	0	0.0
microcephaly-deafness-intellectual disability syndrome	239	33465	0	0.007141789929777379
infantile cerebral and cerebellar atrophy with postnatal progressive microcephaly	0	2	0	0.0
atherosclerosis - deafness - diabetes - epilepsy - nephropathy	0	1	0	0.0
autosomal recessive spastic paraplegia type 53	0	0	0
osteodysplasty, melnick-needles type	42	5737	0	0.007320899424786474
sensorineural deafness with dilated cardiomyopathy	0	51	0	0.0
cryptorchidism - arachnodactyly - intellectual disability	0	0	0
hypertelorism-microtia-facial clefting syndrome	0	0	0
radioulnar synostosis-developmental delay-hypotonia syndrome	2	267	0	0.00749063670411985
orofaciodigital syndrome type 10	0	25	0	0.0
autosomal recessive spastic paraplegia type 57	0	1	0	0.0
autosomal recessive spastic paraplegia type 24	0	4	0	0.0
spastic tetraplegia-retinitis pigmentosa-intellectual disability syndrome	5	513	0	0.009746588693957114
hydrocephaly-tall stature-joint laxity syndrome	10	962	0	0.010395010395010396
autosomal recessive spastic paraplegia type 39	0	1	0	0.0
autosomal dominant spastic paraplegia type 19	0	0	0
blepharophimosis-intellectual disability syndrome, verloes type	0	0	0
absent tibia - polydactyly - arachnoid cyst	0	0	0
x-linked spastic paraplegia type 34	0	2	0	0.0
lung agenesis - heart defect - thumb anomalies	0	4	0	0.0
johnson neuroectodermal syndrome	0	6	0	0.0
autosomal recessive spastic paraplegia type 49	0	0	0
splenogonadal fusion-limb defects-micrognathia syndrome	0	4	0	0.0
choanal atresia-deafness-cardiac defects-dysmorphism syndrome	2	620	0	0.0032258064516129032
autosomal recessive spastic paraplegia type 46	0	0	0
spondyloepiphyseal dysplasia, nishimura type	1	111	0	0.009009009009009009
autosomal recessive spastic paraplegia type 30	0	3	0	0.0
craniosynostosis - hydrocephalus - arnold-chiari malformation type i - radioulnar synostosis	0	0	0
microbrachycephaly-ptosis-cleft lip syndrome	27	6110	0	0.0044189852700491
ventricular extrasystoles with syncopal episodes - perodactyly - robin sequence	0	1	0	0.0
brachydactyly - long thumb	0	6	0	0.0
autosomal recessive spastic paraplegia type 32	0	1	0	0.0
autosomal dominant spastic paraplegia type 41	0	0	0
cleft palate - short stature - vertebral anomalies	0	9	0	0.0
x-linked intellectual disability, shashi type	0	2	0	0.0
autosomal dominant spastic paraplegia type 29	0	1	0	0.0
juvenile cataract - microcornea - renal glucosuria	0	2	0	0.0
autosomal recessive spastic paraplegia type 25	0	1	0	0.0
microcephaly - cardiac defect - lung malsegmentation	0	0	0
hennekam-beemer syndrome	9220	1401044	0	0.006580806884009353
autosomal recessive spastic paraplegia type 62	0	0	0
radial hypoplasia-triphalangeal thumbs-hypospadias-maxillary diastema syndrome	0	1	0	0.0
congenital ichthyosis - intellectual disability - spastic quadriplegia	0	10	0	0.0
proximal 16p11.2 microdeletion syndrome	0	7	0	0.0
intellectual disability - balding - patella luxation - acromicria	0	0	0
intellectual disability-spasticity-ectrodactyly syndrome	145	23710	0	0.006115563053563897
proximal 16p11.2 microduplication syndrome	0	0	0
absence deformity of leg - cataract	0	1	0	0.0
male hypergonadotropic hypogonadism - intellectual disability - skeletal anomalies	0	18	0	0.0
alopecia-contractures-dwarfism-intellectual disability syndrome	239	33465	0	0.007141789929777379
cataract - aberrant oral frenula - growth delay	0	0	0
thumb stiffness - brachydactyly - intellectual disability	0	0	0
splenogonadal fusion - limb defects - micrognathia	0	8	0	0.0
spastic paraplegia 84, autosomal recessive	1	14	0	0.07142857142857142
autosomal recessive spastic paraplegia type 76	0	2	0	0.0
diets-jongmans syndrome	0	2	0	0.0
autosomal recessive spastic paraplegia type 72	0	1	0	0.0
bilateral microtia - deafness - cleft palate	0	7	0	0.0
cleft palate - stapes fixation - oligodontia	0	2	0	0.0
x-linked intellectual disability - cerebellar hypoplasia	0	58	0	0.0
dilated cardiomyopathy 1j	0	2	0	0.0
cleft lip/palate-intestinal malrotation-cardiopathy syndrome	12	3112	0	0.0038560411311053984
x-linked intellectual disability - plagiocephaly	0	4	0	0.0
aniridia - renal agenesis - psychomotor retardation	0	1	0	0.0
retinitis pigmentosa - intellectual disability - deafness - hypogenitalism	0	0	0
craniosynostosis - intracranial calcifications	0	1	0	0.0
17p13.3 microduplication syndrome	0	17	0	0.0
adducted thumbs - arthrogryposis, christian type	0	0	0
cryptomicrotia - brachydactyly - excess fingertip arch	0	0	0
radio-ulnar synostosis - intellectual disability - hypotonia	0	1	0	0.0
hypospadias - intellectual disability, goldblatt type	0	0	0
hydrocephaly - tall stature - joint laxity	0	1	0	0.0
