## Supplementary material for "Automated Annotation of Disease Subtypes": - Literature search results for top predicted novel candidate

name	results count - subtype AND res	total	group	freq_subtype
phosphorus metabolism disease	10	6961	1	0.0014365752047119666
benign prostatic hyperplasia	241	30668	1	0.007858353984609365
zika virus congenital syndrome	1	1040	1	0.0009615384615384616
malignant childhood germ cell neoplasm	47	1940	1	0.02422680412371134
benign neoplasm of stomach	1209	133465	1	0.00905855467725621
sexual and gender identity disorders	2	2544	1	0.0007861635220125787
genetic eye tumor	62	4011	1	0.015457491897282473
ewing sarcoma	103	10080	1	0.010218253968253968
metastatic malignant neoplasm in the colon	103	15629	1	0.0065903128799027445
benign neoplasm of ear	148	20705	1	0.007148031876358368
conjunctival intraepithelial neoplasm	1	483	1	0.002070393374741201
abnormality of the thyroid gland	3	537	1	0.00558659217877095
covid-19	1181	366310	1	0.00322404520761104
acquired mineral metabolism disease	2	182	1	0.01098901098901099
benign neoplasm of tongue	82	18282	1	0.004485286073733727
glottis carcinoma	6	2740	1	0.0021897810218978104
major depressive disorder	1676	152826	1	0.01096672032245822
smallpox	29	11247	1	0.0025784653685427227
lesion of sciatic nerve	56	11835	1	0.0047317279256442754
histiocytic sarcoma	22	1684	1	0.013064133016627079
endocervical carcinoma	125	8075	1	0.015479876160990712
anaplastic oligodendroglioma	173	5402	1	0.0320251758607923
autism	598	71235	1	0.0083947497718818
alexithymia	311	29535	1	0.01052987980362282
female breast carcinoma	8122	334079	1	0.02431161491742971
laryngeal squamous cell carcinoma	420	53918	1	0.00778960643940799
carcinoma of supraglottis	4	225	1	0.017777777777777778
benign neoplasm of lip	49	8993	1	0.005448682308462138
papillary serous cystadenocarcinoma	369	5898	1	0.06256358087487283
glomus tumor	21	4580	1	0.004585152838427947
digestive duplication	12	3319	1	0.0036155468514612837
paranoid personality disorder	34	1598	1	0.02127659574468085
chagas disease	53	21651	1	0.0024479238834233985
enthesitis	95	2284	1	0.04159369527145359
sarcomatoid squamous cell carcinoma	52	569	1	0.0913884007029877
cancer-associated retinopathy	4	1066	1	0.00375234521575985
atp biosynthetic process	1277	217369	1	0.005874802754762639
esophageal small cell neuroendocrine carcinoma	31	2950	1	0.010508474576271187
acquired factor vii deficiency	1	213	1	0.004694835680751174
metabolic syndrome	497	104312	1	0.004764552496357082
alcohol abuse	548	127978	1	0.004281985966337964
lip cancer	49	8758	1	0.005594884676866864
protein z deficiency	1	95	1	0.010526315789473684
chronic graft versus host disease	63	12067	1	0.0052208502527554485
desmoplastic infantile astrocytoma	3	91	1	0.03296703296703297
allergic asthma	207	44521	1	0.004649491251319602
male breast carcinoma	605	52260	1	0.011576731725985457
ulceration of vulva	3	319	1	0.009404388714733543
vitiligo	61	9402	1	0.006487981280578601
benign neoplasm of pancreas	525	54243	1	0.009678668215253582
hepatocellular clear cell carcinoma	33	1329	1	0.024830699774266364
neurenteric cyst	91	34093	1	0.0026691696242630452
epithelioid sarcoma	2942	195408	1	0.015055678375501515
nephrolithiasis	22	25670	1	0.0008570315543435917
rheumatoid lung disease	47	7570	1	0.006208718626155878
extrapyramidal and movement disease	12	870	1	0.013793103448275862
infection	44560	3787242	1	0.011765817975191445
diabetic encephalopathy	0	442	1	0.0
speech disorder	376	68053	1	0.005525105432530528
granular cell carcinoma	10187	505692	1	0.020144673042088862
bile duct papillary neoplasm	58	1612	1	0.03598014888337469
primary central nervous system vasculitis	47	11495	1	0.0040887342322749026
microphthalmia, isolated, with cataract	0	45	1	0.0
hypermobility syndrome	60	1595	1	0.03761755485893417
oligodendroglioma	173	5402	1	0.0320251758607923
abnormality of chromosome segregation	0	170	1	0.0
nasopharyngeal neoplasm	199	21722	1	0.009161219040603996
benign neoplasm of anus	62	12449	1	0.004980319704393927
lymph node metastatic carcinoma	574	31048	1	0.018487503220819376
acquired factor x deficiency	0	118	1	0.0
immunoproliferative disorder	6157	346028	1	0.017793357762955597
abdominal obesity-metabolic syndrome	1	28	1	0.03571428571428571
conjunctival vascular disorder	2	2347	1	0.0008521516829995739
benign colon neoplasm	14	2943	1	0.004757050628610262
congenital tracheal stenosis	1	390	1	0.002564102564102564
rectosigmoid junction neoplasm	1	194	1	0.005154639175257732
ciliary body neoplasm	8	2192	1	0.0036496350364963502
buruli ulcer disease	2	1238	1	0.0016155088852988692
familial disease	3609	336946	1	0.010710915102123188
malignant syringoma	3	173	1	0.017341040462427744
helicobacter pylori infectious disease	20	1907	1	0.01048767697954903
childhood cerebellar neoplasm	36	1044	1	0.034482758620689655
structural epilepsy	76	5493	1	0.013835791006735846
malignant renovascular hypertension	2	306	1	0.006535947712418301
duodenitis	4	2616	1	0.0015290519877675841
isolated amyelia	0	1	1	0.0
benign neoplasm of pituitary gland	105	12215	1	0.008595988538681949
neurogenic palpebral tumor	0	10	1	0.0
benign neoplasm of spinal cord	140	21896	1	0.00639386189258312
diverticulitis of colon	4	6269	1	0.000638060296698038
migraine without aura	254	6984	1	0.036368843069874
amblyopia	28	10332	1	0.0027100271002710027
paraneoplastic cerebellar degeneration	9	857	1	0.010501750291715286
vitamin d deficiency	78	38644	1	0.002018424593727357
myopericytoma	4	222	1	0.018018018018018018
dysplasia	680	100619	1	0.006758166946600542
diabetic polyneuropathy	42	27850	1	0.0015080789946140035
crystal arthropathy	33	16060	1	0.002054794520547945
upper limb hypertrophy	2	921	1	0.002171552660152009
mixed sclerosing bone dystrophy with extra-skeletal manifestations	0	0	1
gastroesophageal junction adenocarcinoma	63	3624	1	0.0173841059602649
metastatic melanoma	425	38332	1	0.01108734216842325
leather-bottle stomach	9	632	1	0.014240506329113924
enuresis	30	6709	1	0.004471605306304963
disseminated sporotrichosis	1	261	1	0.0038314176245210726
schizoid personality disorder	12	1066	1	0.01125703564727955
zika virus infectious disease	22	2788	1	0.007890961262553802
spondylosis	11	11560	1	0.0009515570934256056
benign laryngeal neoplasm	8	1575	1	0.005079365079365079
barrett's esophagus	67	11545	1	0.005803378085751407
familial syringomyelia	0	143	1	0.0
single organism signaling	7	688	1	0.010174418604651164
malignant myoepithelioma	10	526	1	0.019011406844106463
nontoxic goiter	1	597	1	0.0016750418760469012
disease with potential neoplastic degeneration associated with ocular features	0	0	1
partial deletion of the short arm of chromosome 4	0	49	1	0.0
gangliocytoma	28	3433	1	0.00815613166326828
polyneuritis	104	20487	1	0.005076389905793918
congenital granular cell tumor	19	3842	1	0.004945340968245705
recessive mitochondrial ataxia syndrome	1	143	1	0.006993006993006993
non-renal secondary hyperparathyroidism	0	8	1	0.0
childhood onset asthma	12	1296	1	0.009259259259259259
brain compression	29	8516	1	0.0034053546265852513
diabetic autonomic neuropathy	41	28370	1	0.0014451885794853718
peripheral arterial disease	71	37285	1	0.0019042510392919404
inflammatory and toxic neuropathy	0	181	1	0.0
acquired factor xi deficiency	1	89	1	0.011235955056179775
acquired adrenogenital syndrome	1	72	1	0.013888888888888888
congenital disorder of glycosylation with intestinal involvement	0	5	1	0.0
acquired factor v deficiency	0	110	1	0.0
cystic fibrosis	146	61081	1	0.0023902686596486635
familial medullary thyroid carcinoma	7	436	1	0.016055045871559634
monostotic fibrous dysplasia	3	741	1	0.004048582995951417
schizotypal personality disorder	39	3637	1	0.010723123453395655
liver hemangioma	24	5952	1	0.004032258064516129
duplication of the pituitary gland	0	136	1	0.0
cutaneous squamous cell carcinoma	128	8949	1	0.014303274108838977
polyarticular arthritis	1763	389738	1	0.004523551719360186
extranodal nasal nk/t cell lymphoma	81	946	1	0.08562367864693446
radiculopathy	17	10788	1	0.0015758249907304412
sudden hearing loss disorder	11	5096	1	0.0021585557299843012
ischemic colitis	7	2727	1	0.002566923359002567
lagophthalmos	1	1100	1	0.0009090909090909091
progeria-associated arthropathy	0	1	1	0.0
apoptotic process	3858	541404	1	0.0071259170600882155
congenital pseudoarthrosis of the ulna	0	14	1	0.0
breast ductal carcinoma in situ	544	17701	1	0.030732726964578273
mucinous bronchioloalveolar adenocarcinoma	37	208	1	0.1778846153846154
cellular response to ph	10622	915101	1	0.011607461908576212
merkel cell skin cancer	32	4503	1	0.0071063735287586055
reflex epilepsy	22	2345	0	0.009381663113006396
dentinogenesis imperfecta type 2	2	133	0	0.015037593984962405
familial clubfoot with or without associated lower limb anomalies	13	2715	0	0.004788213627992633
response to thiazide	23	2461	0	0.009345794392523364
congenital lipoid adrenal hyperplasia due to star deficency	0	0	0
acute erythroleukemia, familial	0	9	0	0.0
polysyndactyly 4	5	1425	0	0.0035087719298245615
low grade fibromyxoid sarcoma	13	411	0	0.031630170316301706
syndromic x-linked intellectual disability lubs type	0	1	0	0.0
male infertility with teratozoospermia due to single gene mutation	0	15	0	0.0
duodenal obstruction	13	7909	0	0.0016436970539891263
polysyndactyly	28	6023	0	0.004648846089988378
neurofibromatosis-noonan syndrome	1	47	0	0.02127659574468085
vital signs	1510	455929	0	0.0033119191803987025
proximal renal tubular acidosis	13	4514	0	0.0028799291094373063
isolated cryptophthalmia	0	2	0	0.0
post-operative sign or symptom	2615	273886	0	0.00954776804948044
metachromatic leukodystrophy, juvenile form	15	1730	0	0.008670520231213872
vulvar seborrheic keratosis	0	32	0	0.0
hordeolum	0	202	0	0.0
ruminative stress response	0	81	0	0.0
hsd10 disease	1	53	0	0.018867924528301886
vitamin d-dependent rickets, type 1	0	181	0	0.0
patella aplasia/hypoplasia	0	10	0	0.0
head circumference	30	9559	0	0.003138403598702793
von willebrand disease 2	86	5532	0	0.01554591467823572
complement factor h deficiency	0	49	0	0.0
methylmalonic aciduria due to methylmalonyl-coa mutase deficiency	0	5	0	0.0
genetic malformation syndrome with short stature	21	2305	0	0.00911062906724512
postaxial polydactyly type b	0	51	0	0.0
blood group	4060	735772	0	0.005518013732514964
staphylococcus aureus carrier status	0	258	0	0.0
atypical progressive supranuclear palsy syndrome	14	308	0	0.045454545454545456
autosomal recessive cerebellar ataxia - pyramidal signs - nystagmus - oculomotor apraxia syndrome	0	0	0
hyper-igm syndrome without susceptibility to opportunistic infections	0	18	0	0.0
constriction rings syndrome	0	63	0	0.0
long fingers	11	4634	0	0.002373759171342253
response to norepinephrine-dopamine reuptake inhibitor	0	15	0	0.0
mowat-wilson syndrome	1	186	0	0.005376344086021506
alpha-methylacyl-coa racemase deficiency	0	25	0	0.0
kleefstra syndrome 1	0	59	0	0.0
kufor-rakeb syndrome	0	108	0	0.0
intervertebral disc displacement	12	20728	0	0.0005789270551910459
congenitally uncorrected transposition of the great arteries	0	5	0	0.0
epidermolytic ichthyosis	7	702	0	0.009971509971509971
tibia, hypoplasia or aplasia of, with polydactyly	26	5141	0	0.0050573818323283405
granuloma inguinale	0	680	0	0.0
phenylketonuria	10	8618	0	0.0011603620329542817
x-linked intellectual disability-hypotonic face syndrome	0	0	0
dextro-looped transposition of the great arteries	14	8839	0	0.0015838895802692612
acute myeloblastic leukemia with maturation	2286	90492	0	0.02526190160456173
timepoint	25	3918	0	0.006380806533945891
bleeding diathesis due to a collagen receptor defect	0	36	0	0.0
premature cardiac contractions	6	2829	0	0.0021208907741251328
hereditary thrombophilia due to congenital protein s deficiency	0	24	0	0.0
kid syndrome	1	221	0	0.004524886877828055
griscelli disease	6	319	0	0.018808777429467086
atrial septal defect 1	0	46	0	0.0
glutathione synthetase deficiency	0	99	0	0.0
autosomal dominant optic atrophy plus syndrome	0	11	0	0.0
hydrolethalus syndrome	0	57	0	0.0
subsequent st elevation (stemi) and non-st elevation (nstemi) myocardial infarction	1	125	0	0.008
brooke-spiegler syndrome	2	542	0	0.0036900369003690036
response to smoking cessation agent	1	50	0	0.02
hereditary mucosal leukokeratosis	0	42	0	0.0
otopalatodigital syndrome	0	57	0	0.0
autosomal recessive axonal neuropathy with neuromyotonia	0	21	0	0.0
bilateral frontal polymicrogyria	1	77	0	0.012987012987012988
myopathy, proximal, and ophthalmoplegia	0	113	0	0.0
15q overgrowth syndrome	0	12	0	0.0
familial cold autoinflammatory syndrome	9	837	0	0.010752688172043012
ankyloblepharon-ectodermal defects-cleft lip/palate syndrome	0	41	0	0.0
immunodeficiency, common variable, 10	6	808	0	0.007425742574257425
focal facial dermal dysplasia type iii	1	19	0	0.05263157894736842
recessive dystrophic epidermolysis bullosa	113	1922	0	0.058792924037460975
mitochondrial dna depletion syndrome, encephalomyopathic form	0	11	0	0.0
oculocutaneous albinism type 1a	2	70	0	0.02857142857142857
disorder of glycosphingolipid and glycosylphosphatidylinositol anchor glycosylation	0	0	0
ehlers-danlos syndrome, spondylodysplastic type	1	14	0	0.07142857142857142
mayer-rokitansky-küster-hauser syndrome	7	908	0	0.007709251101321586
sensory ataxic neuropathy, dysarthria, and ophthalmoparesis	0	8	0	0.0
hyperpigmentation with or without hypopigmentation, familial progressive	91	18824	0	0.004834254143646409
hyaline fibromatosis syndrome	0	235	0	0.0
landau-kleffner syndrome	18	539	0	0.03339517625231911
ceroid lipofuscinosis, neuronal, 6b (kufs type)	0	0	0
von willebrand disease type 2	11	283	0	0.038869257950530034
albright hereditary osteodystrophy	18	2150	0	0.008372093023255815
myh9-related disease	0	223	0	0.0
x-linked intellectual disability - epilepsy	7	510	0	0.013725490196078431
subvalvular aortic stenosis	52	17920	0	0.0029017857142857144
pura-related severe neonatal hypotonia-seizures-encephalopathy syndrome	0	3	0	0.0
peutz-jeghers polyp	8	1254	0	0.006379585326953748
early myoclonic encephalopathy	0	111	0	0.0
atrioventricular dissociation	147	59585	0	0.0024670638583536124
dyrk1a-related intellectual disability syndrome	0	12	0	0.0
autosomal recessive isolated optic atrophy	1	44	0	0.022727272727272728
palmoplantar keratoderma-hereditary motor and sensory neuropathy syndrome	0	1	0	0.0
hereditary cerebral hemorrhage with amyloidosis	2	517	0	0.0038684719535783366
immunodeficiency syndrome with autoimmunity	12	2136	0	0.0056179775280898875
basal epidermolysis bullosa simplex	15	187	0	0.08021390374331551
polydactyly of a biphalangeal thumb	0	5	0	0.0
machado-joseph disease	39	1409	0	0.027679205110007096
progressive non-fluent aphasia	71	944	0	0.07521186440677965
jaw-winking syndrome	0	107	0	0.0
rigid spine syndrome	3	155	0	0.01935483870967742
buschke-ollendorff syndrome	0	127	0	0.0
charcot-marie-tooth disease recessive intermediate a	2	50	0	0.04
gapo syndrome	0	61	0	0.0
facial dysmorphism-developmental delay-behavioral abnormalities syndrome due to wac point mutation	0	0	0
galactose epimerase deficiency	0	2397	0	0.0
erythrocyte indices	12	8557	0	0.0014023606404113592
arthrogryposis multiplex congenita 2, neurogenic type	0	22	0	0.0
charcot-marie-tooth disease dominant intermediate d	0	3	0	0.0
cyanosis, transient neonatal	0	58	0	0.0
cataract 16 multiple types	1	9	0	0.1111111111111111
spinocerebellar ataxia type 42	5	138	0	0.036231884057971016
isolated congenital anonychia	0	7	0	0.0
isolated growth hormone deficiency type iii	1	24	0	0.041666666666666664
neurodevelopmental disorder-craniofacial dysmorphism-cardiac defect-hip dysplasia syndrome	3	189	0	0.015873015873015872
duane-radial ray syndrome	2	790	0	0.002531645569620253
lamb2-related infantile-onset nephrotic syndrome	0	16	0	0.0
chromosome 17p13.1 deletion syndrome	0	14	0	0.0
renpenning syndrome	0	37	0	0.0
microcephalic primordial dwarfism due to rttn deficiency	0	1	0	0.0
microspherophakia and/or megalocornea, with ectopia lentis and with or without secondary glaucoma	43	6759	0	0.006361887853232727
atypical progressive supranuclear palsy	21	811	0	0.025893958076448828
syndactyly type 2	6	688	0	0.00872093023255814
becker nevus syndrome	0	60	0	0.0
cerebral amyloid angiopathy, app-related	0	14	0	0.0
acheiropodia	0	26	0	0.0
autosomal dominant cerebellar ataxia type 1	23	470	0	0.04893617021276596
chromosome 9p deletion syndrome	0	33	0	0.0
spondyloepiphyseal dysplasia and spondyloepimetaphyseal dysplasia	1	133	0	0.007518796992481203
antidepressant-induced side effect	0	50	0	0.0
chromosome 22q11.2 microduplication syndrome	0	52	0	0.0
marcus-gunn syndrome	0	136	0	0.0
oculoauriculovertebral spectrum with radial defects	2	1175	0	0.001702127659574468
bazex-dupré-christol syndrome	0	79	0	0.0
benign recurrent intrahepatic cholestasis type 2	0	37	0	0.0
2p21 microdeletion syndrome	0	3	0	0.0
humero-radial synostosis	0	18	0	0.0
blepharophimosis - epicanthus inversus - ptosis	2	304	0	0.006578947368421052
autosomal recessive cerebellar ataxia-pyramidal signs-nystagmus-oculomotor apraxia syndrome	0	59	0	0.0
congenital neuronal ceroid lipofuscinosis	0	75	0	0.0
hypertrichosis lanuginosa congenita	0	23	0	0.0
7q11.23 microduplication syndrome	0	34	0	0.0
trichorhinophalangeal syndrome type i or iii	6702	769573	0	0.008708725488030375
x-linked intellectual disability - hypogammaglobulinemia - progressive neurological deterioration	0	1	0	0.0
spastic paraplegia-optic atrophy-neuropathy syndrome	26	3176	0	0.00818639798488665
sialidosis type ii	4	1252	0	0.003194888178913738
